# Genetically influenced tobacco and alcohol use behaviors impact erythroid trait variation

**DOI:** 10.1101/2023.05.01.23289329

**Authors:** Shriya Shivakumar, Madison B Wilken, Victor Tsao, Bárbara D. Bitarello, Christopher S Thom

**Author notes:** Correspondence: Christopher S Thom, MD, PhD, Children’s Hospital of Philadelphia, Colket Translational Research Bldg, Room 10-052, 3501 Civic Center Blvd, Philadelphia, PA 19104.

## Abstract

Genome wide association studies (GWAS) have associated thousands of loci with quantitative human blood trait variation. Blood trait associated loci and related genes may regulate blood cell-intrinsic biological processes, or alternatively impact blood cell development and function via systemic factors and disease processes. Clinical observations linking behaviors like tobacco or alcohol use with altered blood traits can be subject to bias, and these trait relationships have not been systematically explored at the genetic level. Using a Mendelian randomization (MR) framework, we confirmed causal effects of smoking and drinking that were largely confined to the erythroid lineage. Using multivariable MR and causal mediation analyses, we confirmed that an increased genetic predisposition to smoke tobacco was associated with increased alcohol intake, indirectly decreasing red blood cell count and related erythroid traits. These findings demonstrate a novel role for genetically influenced behaviors in determining human blood traits, revealing opportunities to dissect related pathways and mechanisms that influence hematopoiesis.
