## Supplementary Tables for "Genetically influenced tobacco and alcohol use behaviors impact erythroid trait variation"

### Sheet: Supp Table 1
Abbreviation	Blood Trait	Measurement Value
HGB	hemoglobin	g/dL
HCT	hematocrit	%
RBC	red blood cell count	red blood cells per pL
MCV	mean corpuscular volume	fL
RDW	red cell distribution width	fL
MCHC	mean corpuscular hemoglobin concentration	g/dL
MCH	mean corpuscular hemoglobin	pg
PLT	platelet count	platelets per nL
MPV	mean platelet volume	fL
WBC	white blood cell count	cells per nL
LYM	lymphocyte count	cells per nL
NEU	neutrophil count	cells per nL
EOS	eosinophil count	cells per nL
MON	monocyte count	cells per nL
BAS	basophil count	cells per nL
SmkInit	smoking initiation
SmkCess	smoking cessation
CigPerDay	cigarettes per day
DrnkWk	alcohol drinks per week
LfSmk	lifetime smoking score
BMI	body mass index	kg/m^2

### Sheet: Supp Table 2
TwoSample MR Instrumental Variables
Exposure	Outcome	Cragg-Donald F-statistic
SmkInit	Blood	325.1
SmkCess	Blood	376
CigPerDay	Blood	480.4
DrnkWk	Blood	166.2
LfSmk	Blood	19
SmkInit	DrnkWk	220.7
DrnkWk	SmkInit	168.7
BAS	DrnkWk	96.6939
EOS	DrnkWk	130.974
HCT	DrnkWk	93.9072
HGB	DrnkWk	98.4504
LYM	DrnkWk	113.552
MCHC	DrnkWk	136.119
MCH	DrnkWk	213.413
MCV	DrnkWk	176.769
MON	DrnkWk	148.911
MPV	DrnkWk	220.096
NEU	DrnkWk	102.407
PLT	DrnkWk	138.771
RBC	DrnkWk	110.354
RDW	DrnkWk	152.764
WBC	DrnkWk	104.91
BAS	SmkInit	95.4424
EOS	SmkInit	131.038
HCT	SmkInit	93.8731
HGB	SmkInit	98.4758
LYM	SmkInit	113.668
MCHC	SmkInit	136.119
MCH	SmkInit	213.451
MCV	SmkInit	176.84
MON	SmkInit	148.908
MPV	SmkInit	219.86
NEU	SmkInit	102.516
PLT	SmkInit	138.818
RBC	SmkInit	110.404
RDW	SmkInit	152.28
WBC	SmkInit	104.882
MVMR Instrumental Variables
Exposure -adj->	Outcome	Cragg-Donald F-statistic
SmkInit -DrnkWk->	Blood	325.3
SmkInit -BMI->	Blood	325.3
LfSmk -DrnkWk->	Blood	66.8
